# Machine Learning for Predicting Thrombotic Recurrence in Antiphospholipid Syndrome

**DOI:** 10.1101/2025.03.11.25323564

**Authors:** Ana Marco-Rico, Ihosvany Fernández-Bello, Jorge Mateo-Sotos, Pascual Marco-Vera

## Abstract

Thrombotic Antiphospholipid Syndrome (TAPS) is an autoimmune disorder associated with a high risk of recurrent thromboembolic events. Despite advances in anticoagulation, predicting recurrence remains challenging, underscoring the need for more precise risk stratification to optimize personalized treatment. Traditional predictive models struggle to integrate the complexity of clinical and biochemical risk factors, creating an opportunity for Machine Learning (ML) to enhance prognostic accuracy. In this study, we evaluated the performance of the Extreme Gradient Boosting (XGBoost) model in predicting recurrent thrombotic events in TAPS, comparing it to Support Vector Machine, Decision Tree, Gaussian Naive Bayes, and K-Nearest Neighbors. Using demographic and clinical data, model performance was assessed through multiple metrics, including accuracy, recall, specificity, precision, Youden’s Index (DYI), F1 score, Matthews Correlation Coefficient (MCC), and the area under the receiver operating characteristic curve (AUC-ROC). XGBoost outperformed all other models, achieving an AUC-ROC of 0.91, an F1-score of 91.24, and an MCC of 80.98. Recall and accuracy exceeded 92.23% and 91.35%, respectively, demonstrating robust predictive capabilities. Key predictors identified included renal insufficiency, age, and lupus anticoagulants, reinforcing the clinical relevance of these factors in risk assessment. These findings highlight the potential of XGBoost to improve risk stratification and support clinical decision-making in TAPS. By identifying critical predictors, this approach may optimize anticoagulation strategies and enhance resource allocation. However, further validation in larger cohorts and prospective studies is necessary before clinical integration.
