## Supplemental Table S1 for "Machine Learning for Predicting Thrombotic Recurrence in Antiphospholipid Syndrome"

### Sheet: Datos
Sex	Age (years)	HTN	DM	DLP	SMK	OB	RI	AD	VL	AL	IS	LAC	aCL-IgG	aCL-IgM	anti-β2GPI-IgG	anti-β2GPI-IgM	TNAbs	Tx	LMWH	VKA	AA	DOACs	INR>60%NR	DD	Thrombophilias	ARF	Recurrence
0	3	1	0	1	0	0	0	0	1	0	0	1	3.2	2.3	5.3	0.6	1	3	0	1	0	0	0	0.27	0	0	1
1	4	1	1	1	0	1	1	1	1	0	0	1	1.4	59	1.4	1.4	2	3	0	1	0	0	0	0.99	0	0	1
0	1	0	1	0	0	0	0	1	0	1	1	1	27	2.3	53	1.4	3	3	0	1	0	0	0	0.27	0	0	0
0	2	1	0	1	0	1	0	0	1	0	0	1	150	4.25	225	4.58	3	3	0	1	0	0	0	0.22	0	0	0
1	4	1	0	1	0	1	0	0	0	1	1	0	0.7	36.5	2.4	5.7	2	3	0	1	0	0	1	0.29	0	0	0
1	1	0	0	1	0	0	0	0	1	0	0	0	54.8	6.2	3.8	1.8	1	3	0	1	0	0	1	0.27	0	0	0
0	1	0	0	0	1	1	0	0	1	0	0	0	26	3.7	57.6	0.2	2	3	0	1	0	0	1	0.38	0	0	0
0	3	0	0	0	1	0	0	0	1	0	0	0	55.7	9.7	28.8	2.1	2	3	0	1	0	0	1	0.27	0	0	0
0	3	1	0	1	1	0	1	1	0	1	1	1	794.8	660.5	1655	1100	5	3	0	1	0	0	1	0.45	0	0	0
0	4	0	1	1	0	0	0	0	0	1	0	1	1	19.3	7.2	20.2	2	1	0	0	1	0	-	0.55	0	0	0
0	2	1	1	1	0	1	0	0	1	0	0	1	9.4	1.4	141.4	2.1	2	3	0	1	0	0	0	0.27	0	0	0
0	2	0	1	1	0	1	0	0	1	0	0	1	3.1	2.9	5.7	0.7	1	3	0	0	0	1	-	0.42	1	0	1
1	2	1	0	0	0	0	0	0	1	0	0	1	0.9	1.3	1.8	0.5	1	3	0	1	0	0	1	0.7	1	0	0
0	2	1	1	1	0	1	0	1	1	0	0	0	3.39	20.3	3.6	30.4	2	3	0	0	0	1	-	0.16	0	0	0
0	1	1	1	1	0	1	0	0	1	0	0	1	18.9	5.4	11.9	2.2	1	3	0	1	0	0	1	0.27	0	0	0
1	2	1	1	0	0	1	0	0	0	1	1	1	102	3.56	192	10.4	3	2	0	1	2	0	1	0.27	0	0	0
1	3	1	0	1	0	0	0	0	1	0	0	1	6.38	4.41	1.32	8.81	1	3	0	1	0	0	0	0.7	0	0	1
0	1	0	0	0	0	1	0	1	1	0	0	1	430	7.4	2520	5.4	3	3	0	1	0	0	1	1.03	0	0	1
0	1	0	0	0	0	1	0	0	1	0	0	0	16.9	4.6	40.3	1	1	3	0	1	0	0	0	0.27	0	1	0
1	4	1	0	1	0	0	0	0	0	1	1	1	2	3.1	2.6	0.8	1	3	0	1	0	0	1	0.29	0	0	0
0	3	0	0	0	1	1	0	0	1	0	0	1	1.2	57.1	5.3	4.9	2	1	0	0	1	0	-	0.29	0	0	0
1	1	0	0	0	1	1	1	1	1	0	0	1	70.8	68.6	283.5	128	5	3	0	1	0	0	1	0.36	0	0	1
0	2	0	0	1	1	1	0	0	1	0	0	1	14.7	90.7	3.4	4	2	3	0	1	0	0	0	0.27	1	0	0
0	3	0	0	0	0	1	0	1	1	0	0	1	57.5	6.38	13.4	70.6	3	3	0	1	0	0	0	1.58	0	0	0
0	2	1	0	1	0	1	0	0	1	0	0	1	19.7	28.7	8.3	17.2	2	3	0	1	0	0	1	0.29	0	0	0
1	1	0	0	0	0	0	0	0	1	0	0	0	26.1	1.9	4.3	1.8	1	3	0	1	0	0	1	0.27	1	0	0
0	4	1	0	1	0	0	0	0	1	0	0	1	1.43	1.52	7.66	21.5	2	3	0	1	0	0	0	0.37	0	0	0
0	1	0	0	0	0	1	0	1	0	1	0	1	68.4	4	265	2.4	3	3	1	1	0	0	0	0.31	0	0	0
0	3	1	0	0	0	1	1	1	1	0	0	0	1.3	20.4	3.1	6.1	1	3	0	1	0	0	0	0.29	0	0	1
1	4	1	0	1	1	1	0	0	0	1	0	1	4.2	6.8	3.5	2.3	1	2	0	0	3	1	-	0.27	0	0	1
1	3	0	0	1	1	1	0	0	0	1	0	1	1.3	35	7.4	3.3	2	1	0	0	1	0	-	0.29	1	0	0
0	1	0	0	1	1	1	0	0	0	1	1	0	44.6	2.2	4.9	0.8	1	1	0	0	1	0	-	0.58	0	0	0
0	3	0	0	1	0	0	0	1	0	1	0	1	40.7	4.94	72.8	87.7	3	3	0	1	0	0	1	0.22	0	0	0
0	2	0	0	1	0	1	0	0	0	1	0	0	3.95	3.43	9.37	99.7	1	3	0	1	0	0	1	0.27	0	0	1
0	2	0	0	0	0	0	1	1	1	0	0	1	10.1	2.37	5.07	95.5	2	3	0	1	0	0	0	0.79	1	0	1
1	1	0	0	1	1	0	0	0	0	1	1	1	52.5	1.8	20.4	0.3	3	3	0	1	0	0	1	0.27	0	0	1
0	1	0	0	1	1	0	0	1	0	1	0	1	140.1	4.5	489.1	2.2	3	2	0	1	1	0	1	0.56	0	1	0
0	4	1	1	1	0	0	1	0	0	1	1	0	123	3.2	701.3	1.9	2	1	0	0	1	0	-	0.44	0	0	0
1	1	0	0	0	0	0	0	0	1	0	0	0	49.4	5.8	1.6	1.1	1	3	0	1	0	0	1	0.24	0	1	0
0	2	1	0	0	0	1	0	0	1	0	0	1	9	1.2	1.6	0.9	1	3	0	1	0	0	0	0.27	0	0	0
0	3	1	0	0	0	0	0	0	0	1	1	0	6.28	9.93	9.12	44.5	1	3	0	1	0	0	1	1.21	0	0	1
0	4	1	0	1	0	0	0	0	0	1	1	0	2.54	2.29	5.11	88.5	1	1	0	0	1	0	-	0.27	0	0	0
0	3	1	0	1	0	0	0	1	1	0	0	0	26.3	0.16	3.29	3.51	1	4	2	0	0	0	-	0.33	1	0	0
0	3	1	0	1	0	0	0	0	1	0	0	0	0.2	32.5	4.3	64.4	2	1	0	0	1	0	-	1.03	0	0	0
0	1	0	0	0	0	0	0	0	1	0	0	0	4.25	4.45	11.1	22.6	1	3	0	1	0	0	1	0.28	0	0	0
0	4	0	0	0	0	0	0	0	1	0	0	1	1.99	13.2	7.08	69.2	2	2	0	1	1	0	1	0.29	0	0	1
0	4	1	0	1	0	0	1	1	0	1	1	1	2.5	5.6	5.2	1.1	1	3	0	1	0	0	1	3.21	0	0	0
0	4	1	1	1	0	0	0	1	1	0	0	1	0	43.9	15.2	8.4	2	3	0	1	0	0	0	0.66	0	0	0
0	4	0	0	1	0	0	0	0	1	0	0	1	9.71	2.4	23.6	35.8	3	3	0	1	0	0	0	0.22	0	0	1
0	2	1	0	0	0	1	0	0	0	1	0	1	3.1	9.4	3.8	5	1	3	0	1	0	0	0	1.02	0	0	0
0	3	1	0	0	0	0	0	0	1	0	0	1	1.3	1.1	1.3	2.9	1	3	0	1	0	0	1	0.36	0	0	1
0	1	0	0	0	0	0	0	1	0	1	1	1	562.1	2.6	2911.7	0.6	3	3	0	1	0	0	0	0.27	0	0	0
1	2	1	0	1	0	0	0	0	0	1	0	0	44.8	2	7.6	0.5	1	2	0	1	1	0	0	0.27	0	0	1
1	3	1	1	1	0	1	1	0	1	0	0	1	1.75	1.9	0.92	0.47	1	3	0	1	0	0	1	0.27	0	0	1
1	3	1	1	1	0	0	0	0	1	0	0	1	4.3	24.8	1.4	4.9	2	3	0	1	0	0	1	0.27	1	0	1
0	3	1	0	1	0	1	0	0	0	1	0	1	0.2	2.4	0.9	0.3	1	3	0	1	0	0	0	0.29	0	0	0
0	2	1	0	1	1	0	0	0	0	1	0	0	25.8	10.6	4.1	2.6	1	1	0	0	1	0	-	0.68	0	0	0
1	1	1	0	1	0	0	0	1	0	1	1	1	93.4	2.67	198	11.7	3	3	0	1	0	0	0	0.22	0	0	0
1	4	1	0	0	1	1	1	0	1	0	0	1	0	59	5.4	70.7	3	3	1	0	0	0	-	0.71	0	0	0
0	4	0	0	0	0	0	0	1	1	0	0	1	29.5	186.2	103.3	195.5	5	3	0	1	0	0	0	0.27	1	0	0
1	1	0	0	0	0	0	0	0	1	0	0	0	12.4	2.1	21	1.1	1	3	0	1	0	0	1	0.36	1	0	0
1	4	0	0	0	1	1	0	0	1	0	0	1	1.5	0.5	5.6	0.3	1	3	0	0	1	0	-	0.27	0	0	0
1	3	1	1	1	0	1	0	0	1	0	0	0	70.1	4.5	4.9	1	1	3	0	1	0	0	1	0.34	0	0	0
1	4	1	0	1	0	0	0	0	1	0	0	0	0.3	0.6	22.5	1.1	1	1	0	0	1	0	-	0.3	0	0	0
1	2	1	0	1	0	0	1	0	1	0	0	1	4	3	1.98	6.2	1	3	0	1	0	0	0	0.28	1	0	0
1	1	1	0	1	0	1	0	1	1	0	0	1	125	3	219	12.5	3	3	0	1	0	0	1	2.25	0	0	1
1	2	0	0	1	1	1	0	0	0	1	1	0	24.8	15.4	112.6	10.3	2	1	0	0	1	0	-	0.54	0	0	0
1	4	0	0	0	0	0	1	1	1	0	0	1	47.2	11.5	7.8	3.3	2	3	0	1	0	0	0	0.45	1	0	1
1	2	1	0	1	0	0	0	1	1	0	0	1	1.9	23.5	39.8	250	4	3	0	1	0	0	0	0.39	0	0	0
1	2	0	0	0	0	0	0	1	1	0	0	1	135	125	30.9	102	5	3	0	1	0	0	1	0.27	1	0	1
1	4	1	1	0	0	0	0	0	1	0	0	0	7.2	1.4	167.3	1	1	3	1	0	0	0	-	0.32	1	0	0
0	3	0	0	1	0	0	0	0	1	1	1	1	1.9	1.9	4.7	0.3	1	3	1	0	0	0	-	0.3	1	0	1
HTN (Hypertension), DM (Diabetes Mellitus), DLP (Dyslipidemia), SMK (Smoker), OB (Obesity), RI (Renal Insufficiency), AD (Autoimmune Disease), VL (Venous Location), AL (Arterial Location), IS (Ischemic Stroke), LAC (Lupus Anticoagulant), aCL-IgG (Anticardiolipin IgG titer), aCL-IgM (Anticardiolipin IgM titer), anti-β2GPI-IgG (Anti-β2 Glycoprotein I IgG antibodies), anti-β2GPI-IgM (Anti-β2 Glycopr…
